# Linkage between HLA-B8 and HLA-DQ2.5 Contributes to Ancestry-Dependent Genetic Risk for Celiac Disease

**DOI:** 10.1101/2024.12.20.24319436

**Authors:** Xin Long, Hemanth Karnati, Wenjing Ying, Mary-Joe Touma, Ioana Smith, Suzanne Lewis, Chao Xing, Ezra Burstein, Peter HR Green, Michele J. Alkalay, Alexandre Bolze, Xiao-Fei Kong

**Author notes:** Correspondence: Xiao-Fei Kong, MD, Ph.D, Division of Digestive and Liver Diseases, Dept of Internal Medicine McDermott Center for Human Growth and Development, UT Southwestern Medical Center, 5323 Harry Hines Blvd, Suite J5.150 Dallas, TX, 75390-9151. **Author Contributions:** All authors provided important insights in the analysis and interpretation of the data and were involved in editing the manuscript. X.F.K. wrote the manuscript. **Disclosures:** The authors have no relevant financial or non-financial interests to disclose. **Statement:** The data and code used in this study are available as a shared workspace to registered researchers of the *All of Us* Researcher Workbench. For information about access, please visit https://www.researchallofus.org/. Computational codes are available from: https://github.com/Kong-Lab-UTSW/.

## Abstract

**Background:** Most genetic studies on celiac disease (CeD) have focused on individuals of European descent. Limited data are available for the Hispanic and black populations.

**Methods:** We analyzed whole-genome sequencing data, electronic health records (EHR), and laboratory results from the *All of Us* Research Program. We identified 3,481 individuals with CeD through EHR, self-reporting, or both. Of these, 2,899 carried one of the four well-established risk haplotypes, including 262 of admixed American (89% Hispanic) and 108 of African (70% black) ancestry. Five sex-, age-, and ancestry-matched controls per case were selected for the assessment of genetic and clinical risk factors.

**Results:** An enrichment in the *DQB1*02:01* allele was observed in CeD patients across all ancestries, with the strongest association in Europeans (32.3% vs. 11.6%), followed by Americans (18.5% vs. 8.1%) and Africans (15.7% vs. 8.1%). Among individuals carrying the DQ2.5 (*DQA1*05:01-DQB1*02:01* haplotype), HLA-B8 was present in 72.3% of Europeans, 42.3% of Admixed Americans, and lower in Africans. This linkage disequilibrium was higher in CeD patients than in controls across all three ancestries. A polygenic risk score distinguished seropositive CeD from controls with 86% accuracy.

Incorporating clinical risk factors, including family history, hypothyroidism, diarrhea, vitamin D deficiency, and anemia, increased predictive accuracy to 92%. The model identified 93% of CeD patients with tTG-IgA levels greater than 10 IU/mL.

**Conclusion:** Linkage between HLA-B8 and DQ2.5 differs significantly among individuals of European, admixed American, and African ancestry, contributing to ancestry-dependent genetic risk for CeD.

**Summary:** Using data from the *All of Us Research Program*, we found that HLA-DQ2.5, a key genetic risk factor for celiac disease, is present in European (11.6%), Admixed American (8.1%), and African (8.1%) populations, but its disease penetrance differs significantly by ancestry.
