## Supplementary table for "Linkage between HLA-B8 and HLA-DQ2.5 Contributes to Ancestry-Dependent Genetic Risk for Celiac Disease"

### Sheet: S.Table1
Category	Group	n=3,481	n=411,349	CeD frequency	OR (95% CI)
		CeD n(%)	Non-CeD n(%)
Gender	Woman	2723 (78.0%)	245760 (60.0%)	0.011	1
	Man	673 (19.0%)	159068 (39.0%)	0.004	0.38 (0.35-0.42)
	No Answer	25 (1.0%)	3868 (1.0%)	0.006	0.58 (0.39-0.87)
	Non Binary	55 (2.0%)	2412 (1.0%)	0.022	2.06 (1.57-2.70)
Ethnicity	White	2978 (86.0%)	235861 (57.0%)	0.012	1
	Hispanic	331 (10.0%)	79373 (19.0%)	0.004	0.33 (0.29-0.37)
	Black	168 (5.0%)	79604 (19.0%)	0.002	0.17 (0.14-0.20)
	No Answer	51 (1.0%)	7361 (2.0%)	0.007	0.55 (0.42-0.72)
	Asian	56 (2.0%)	16710 (4.0%)	0.003	0.27 (0.20-0.35)
	MENA	60 (2.0%)	4413 (1.0%)	0.013	1.08 (0.83-1.39)
	AIAN	134 (4.0%)	15903 (4.0%)	0.008	0.67 (0.56-0.79)
	Race Ethnicity None Of These	36 (1.0%)	4169 (1.0%)	0.009	0.68 (0.49-0.95)
Education	Advanced Degree	1139 (33.0%)	89268 (22.0%)	0.013	1
	College Graduate	989 (28.0%)	94054 (23.0%)	0.01	0.82 (0.76-0.90)
	College One to Three	888 (26.0%)	104762 (25.0%)	0.008	0.66 (0.61-0.73)
	No Answer	39 (1.0%)	9977 (2.0%)	0.004	0.31 (0.22-0.42)
	Twelve Or GED	342 (10.0%)	76767 (19.0%)	0.004	0.35 (0.31-0.39)
	Less than High School	84 (2.0%)	36521 (9.0%)	0.002	0.18 (0.14-0.23)
Marital Status	Married	1799 (52.0%)	180884 (44.0%)	0.01	1
	Never Married	716 (21.0%)	98570 (24.0%)	0.007	0.73 (0.67-0.80)
	Divorced	464 (13.0%)	57590 (14.0%)	0.008	0.81 (0.73-0.90)
	Living With Partner	231 (7.0%)	27598 (7.0%)	0.008	0.84 (0.73-0.97)
	Widowed	166 (5.0%)	22441 (5.0%)	0.007	0.74 (0.63-0.87)
	No Answer	42 (1.0%)	10928 (3.0%)	0.004	0.39 (0.28-0.53)
	Separated	63 (2.0%)	13338 (3.0%)	0.005	0.47 (0.37-0.61)
Woman, white participants, and those with advanced degrees were used as the reference groups for comparisons.
CI, confidence interval; OR, odds ratio; AI/AN, American Indian / Alaska Native; MENA, Middle East and North Africa; GED, general educational development.

### Sheet: S.Table 2
Concordance between tagSNP calls and HiBAG-imputed celiac disease–associated risk allotypes across ancestries
	DQ2.5	DQ2.2	DQ7.5	DQ8.1
European	2795/2745(98.5%)	1749/2657(73.3%)	2143/2244(95.5%)	2029/2244(90.4%)
Admixed American	180/287(62.7%)	185/375(48%)	176/202(87.1%)	174/202(86.0%)
African	73/75(97.3%)	96/179(53.6%)	101/136(74.3%)	103/136(76.1%)

### Sheet: S.Table 3
ancestry_pred	Allotype	hibag.DQA1	hibag.DQB1	hibag.DRB1	n_rows_triple	total_rows_in_ancestry	pct_triple_within_ancestry	Allotype_total	pct_haplotype_within_ancestry
eur	DQ2.5	DQA1*05:01	DQB1*02:01	DRB1*03:01	4475	29910	14.9616	4499	0.994665
eur	DQ7.5	DQA1*05:05	DQB1*03:01	DRB1*11:01	2152	29910	7.19492	3979	0.540839
eur	DQ7.5	DQA1*05:05	DQB1*03:01	DRB1*11:04	522	29910	1.74524	3979	0.131189
eur	DQ7.5	DQA1*05:05	DQB1*03:01	DRB1*12:01	345	29910	1.15346	3979	0.0867052
eur	DQ7.5	DQA1*05:05	DQB1*03:01	DRB1*04:01	299	29910	0.999666	3979	0.0751445
eur	DQ7.5	DQA1*05:05	DQB1*03:01	DRB1*13:03	293	29910	0.979605	3979	0.0736366
eur	DQ7.5	DQA1*05:05	DQB1*03:01	DRB1*04:04	120	29910	0.401204	3979	0.0301583
eur	DQ7.5	DQA1*05:05	DQB1*03:01	DRB1*01:03	61	29910	0.203945	3979	0.0153305
eur	DQ2.2	DQA1*02:01	DQB1*02:02	DRB1*07:01	3026	29910	10.117	3162	0.956989
eur	DQ2.2	DQA1*03:01	DQB1*02:02	DRB1*07:01	116	29910	0.38783	3162	0.0366856
eur	DQ8.1	DQA1*03:01	DQB1*03:02	DRB1*04:01	491	29910	1.64159	3147	0.156022
eur	DQ8.1	DQA1*03:01	DQB1*03:02	DRB1*04:04	412	29910	1.37747	3147	0.130918
eur	DQ8.1	DQA1*01:01	DQB1*03:02	DRB1*01:01	280	29910	0.936142	3147	0.0889736
eur	DQ8.1	DQA1*03:01	DQB1*03:02	DRB1*04:02	279	29910	0.932798	3147	0.0886559
eur	DQ8.1	DQA1*01:02	DQB1*03:02	DRB1*04:01	273	29910	0.912738	3147	0.0867493
eur	DQ8.1	DQA1*01:02	DQB1*03:02	DRB1*04:04	231	29910	0.772317	3147	0.0734032
eur	DQ8.1	DQA1*03:01	DQB1*03:02	DRB1*11:01	152	29910	0.508191	3147	0.0483
eur	DQ8.1	DQA1*03:01	DQB1*03:01	DRB1*04:01	130	29910	0.434637	3147	0.0413092
eur	DQ8.1	DQA1*01:03	DQB1*03:02	DRB1*04:01	82	29910	0.274156	3147	0.0260566
eur	DQ8.1	DQA1*01:03	DQB1*03:02	DRB1*04:04	70	29910	0.234035	3147	0.0222434
eur	DQ8.1	DQA1*01:02	DQB1*03:02	DRB1*04:02	67	29910	0.224005	3147	0.0212901
eur	DQ8.1	DQA1*01:01	DQB1*03:02	DRB1*01:02	59	29910	0.197258	3147	0.018748
eur	DQ8.1	DQA1*03:01	DQB1*03:02	DRB1*04:03	45	29910	0.150451	3147	0.0142993
eur	DQ8.1	DQA1*02:01	DQB1*03:02	DRB1*04:01	44	29910	0.147108	3147	0.0139816
eur	DQ8.1	DQA1*02:01	DQB1*03:02	DRB1*04:04	44	29910	0.147108	3147	0.0139816
eur	DQ8.1	DQA1*01:03	DQB1*03:02	DRB1*04:02	43	29910	0.143765	3147	0.0136638
eur	DQ8.1	DQA1*03:03	DQB1*03:02	DRB1*04:05	43	29910	0.143765	3147	0.0136638
eur	DQ8.1	DQA1*03:01	DQB1*03:02	DRB1*04:05	42	29910	0.140421	3147	0.013346
amr	DQ8.1	DQA1*03:01	DQB1*03:02	DRB1*04:04	127	3176	3.99874	591	0.21489
amr	DQ8.1	DQA1*03:01	DQB1*03:02	DRB1*04:07	76	3176	2.39295	591	0.128596
amr	DQ8.1	DQA1*01:02	DQB1*03:02	DRB1*04:04	40	3176	1.25945	591	0.0676819
amr	DQ7.5	DQA1*05:05	DQB1*03:01	DRB1*11:01	169	3176	5.32116	553	0.305606
amr	DQ7.5	DQA1*05:05	DQB1*03:01	DRB1*04:04	43	3176	1.3539	553	0.0777577
amr	DQ7.5	DQA1*05:05	DQB1*03:01	DRB1*14:06	40	3176	1.25945	553	0.0723327
amr	DQ2.2	DQA1*02:01	DQB1*02:02	DRB1*07:01	321	3176	10.1071	348	0.922414
amr	DQ2.5	DQA1*05:01	DQB1*02:01	DRB1*03:01	309	3176	9.72922	311	0.993569
afr	DQ7.5	DQA1*05:05	DQB1*03:01	DRB1*11:01	68	1270	5.35433	185	0.367568
afr	DQ2.2	DQA1*02:01	DQB1*02:02	DRB1*07:01	121	1270	9.52756	147	0.823129
afr	DQ2.5	DQA1*05:01	DQB1*02:01	DRB1*03:01	103	1270	8.11024	109	0.944954

### Sheet: S.Table4
gene	allele	CeD_count	CeD_total_alleles	CeD_freq_pct	Non_CeD_count	Non_CeD_total_alleles	Non_CeD_freq_pct	freq_diff_pct	OR	OR_95CI_low	OR_95CI_high	FDR_p value
DQA1	DQA1*05:01	1778	5798	30.6657	3234	28990	11.1556	19.5102	3.52244	3.29505	3.76553	1.44563e-274
DQB1	DQB1*02:01	1754	5798	30.2518	3222	28990	11.1142	19.1376	3.46875	3.24414	3.70892	7.06134e-266
DRB1	DRB1*03:01	1754	5798	30.2518	3231	28990	11.1452	19.1066	3.45788	3.23406	3.6972	2.34861e-264
B	B*08:01	1414	5798	24.3877	2904	28990	10.0172	14.3705	2.89728	2.69828	3.11095	2.38175e-170
C	C*07:01	1608	5798	27.7337	4426	28990	15.2673	12.4664	2.1299	1.99426	2.27477	1.50338e-103
DPB1	DPB1*01:01	654	5798	11.2798	1649	28990	5.6882	5.5916	2.108	1.91629	2.31888	9.12104e-47
DQA1	DQA1*03:01	1002	5798	17.2818	2999	28990	10.3449	6.9369	1.81065	1.67501	1.95728	4.45093e-46
A	A*01:01	1336	5798	23.0424	4221	28990	14.5602	8.4822	1.75699	1.63937	1.88306	2.45293e-52
DQB1	DQB1*02:02	819	5798	14.1256	2982	28990	10.2863	3.8393	1.43463	1.32029	1.55888	3.39939e-16
DQB1	DQB1*03:02	801	5798	13.8151	3060	28990	10.5554	3.2597	1.35833	1.24954	1.47658	4.58102e-12
C	C*16:01	281	5798	4.8465	1098	28990	3.7875	1.059	1.29384	1.13138	1.47963	0.00115894
B	B*44:03	372	5798	6.416	1531	28990	5.2811	1.1349	1.22962	1.09388	1.38222	0.00689654
DRB1	DRB1*07:01	881	5798	15.1949	3836	28990	13.2321	1.9627	1.17491	1.08529	1.27193	0.000280269

### Sheet: S.Table5
Ancestry-dependent CeD prevalence and B8–DQ2.5 haplotype frequency
	CeD prevalence	DQ2.5 Frequency	B8-DQ2.5 Frequency
European	0.012	2891/24920 (11.6%)	2146/24920 (8.6%)
Admixed American	0.004	214/2652(8.1%)	90/2652(3.4%)
African	0.002	76/1054 (7.2%)	<20/1054(<1.9%)

### Sheet: S.Table 6&7
S.Table 6: The enrichment of HLA-B08–DQ2.5 in CeD patients with different genetic ancestries
Cohort	Ancestry	B8-linked	Total DQ2.5	Proportion	OR (CeD vs Non-CeD)	95% CI	Chi-square p value	FDR p value
Non-CeD	European	2146	2891	0.742	1.24	1.07-1.43	0.003316	0.009947
CeD	European	1259	1611	0.782
Non-CeD	Admixed American	90	214	0.421	1.66	1.02-2.69	0.03914	0.03914
CeD	Admixed American	53	97	0.546
Non-CeD	African	*	76	*	2.88	1.16-7.13	0.01978	0.02967
CeD	African	*	33	*
S.Table7: Significant differences in HLA-B8–DQ2.5 linkage across ancestries
Cohort	Group1	Group2	Freq_Group1	Freq_Group2	Difference	FDR p VALUE
Non-CeD	European	Admixed American	0.742304	0.420561	0.321743	9.3946e-18
Non-CeD	European	African	0.742304	*	*	5.13113e-32
Non-CeD	Admixed American	African	0.420561	*	*	0.00459103
CeD	European	Admixed American	0.781502	0.546392	0.23511	0.00152112
CeD	European	African	0.781502	*	*	0.00152112
CeD	Admixed American	African	0.546392	*	*	1
*	The total number of observations was <20.

### Sheet: S.Table8
DQ_genotypes	CeD_count	CeD_freq	Non_CeD_count	Non_CeD_freq	odds_ratio	OR_lower_CI	OR_upper_CI	FDR-p value
2.5/2.5	184	6.35	160	1.1	8.09042	6.34695	10.3128	4.3491e-61
2.5/2.2	264	9.11	337	2.32	5.51121	4.51255	6.73089	2.12919e-60
2.5/X	795	27.42	1784	12.31	3.13506	2.71209	3.62398	9.50567e-58
2.2/7.5	149	5.14	389	2.68	2.6947	2.15632	3.36749	1.2546e-16
2.5/7.5	156	5.38	456	3.15	2.40676	1.93737	2.98988	3.32016e-14
2.5/8.1	166	5.73	316	2.18	3.69568	2.9597	4.61466	4.71944e-28
8.1/8.1	69	2.38	173	1.19	2.80592	2.07214	3.79955	5.49592e-10
2.2/8.1	93	3.21	303	2.09	2.1593	1.66364	2.80264	5.07391e-08
8.1/X	344	11.87	1662	11.47	1.45613	1.23363	1.71876	1.35742e-05
7.5/8.1	57	1.97	407	2.81	0.985266	0.728868	1.33186	1
2.2/X	249	8.59	1547	10.67	1.13235	0.947063	1.3539	0.233366
7.5/X	313	10.8	2202	15.19	1			reference
2.2/2.2	22	0.76	161	1.11	0.961324	0.606277	1.52429	1
7.5/7.5	38	1.31	290	2	0.921846	0.644262	1.31903	0.841562
X/X	0	0	4308	29.72	0	5.08573e-05	0.0130705	6.79803e-141

### Sheet: S.Table 9
Condition	Pos_%_High	Pos_%_Moderate	Pos_%_Low	OR_Mod_vs_High	p_Mod_vs_High	OR_Low_vs_High	N_nonmissing	CI_Mod_95%	CI_Low_95%	FDR_Mod_vs_High	FDR_Low_vs_High
Family History	25.8	21.3	18.3	0.78	0.062	0.64	2527	0.60–1.01	0.48–0.86	0.215	0.008
type 1 diabetes	5.5	4.7	*	0.84	0.539	0.3	2311	0.49–1.45	0.15–0.61	0.722	0.005
peptic (stomach) ulcers	5.5	5.9	7.6	1.08	0.779	1.42	2311	0.64–1.82	0.84–2.42	0.897	0.25
anxiety reaction/panic disorder	31.2	32.8	38.2	1.08	0.57	1.36	2311	0.83–1.40	1.04–1.78	0.722	0.067
vitamin D deficiency	47.2	52.2	52.4	1.22	0.063	1.23	2898	0.99–1.51	0.99–1.54	0.215	0.116
allergies	54.3	60.7	64.5	1.3	0.034	1.53	2311	1.02–1.66	1.18–1.97	0.185	0.005
acid reflux	37	46	49.6	1.45	0.003	1.67	2311	1.13–1.86	1.29–2.17	0.038	0
reactions to anesthesia (such as hyperthermia)	6.1	5	7.3	0.82	0.447	1.21	2311	0.49–1.37	0.73–2.03	0.717	0.514
memory loss or impairment	4.6	4.8	7.8	1.03	0.913	1.74	2311	0.58–1.83	0.99–3.05	0.964	0.11
migraine	29.3	36.4	42.4	1.38	0.006	1.78	2898	1.10–1.74	1.40–2.26	0.057	0
Diarrhea	21.5	23.2	27.1	1.1	0.475	1.36	2815	0.85–1.43	1.04–1.77	0.722	0.068
Recurrent yeast infections	9	11	13.8	1.26	0.278	1.63	2311	0.83–1.90	1.07–2.48	0.556	0.067
asthma	23.1	29.2	33.9	1.37	0.027	1.71	2311	1.04–1.82	1.28–2.28	0.185	0
Chronic sinus infections	15.9	23.5	26.8	1.62	0.003	1.93	2311	1.18–2.23	1.39–2.68	0.038	0
IBS	20.6	27.7	35.8	1.48	0.003	2.15	2898	1.14–1.91	1.65–2.79	0.038	0
*	The total number of observations was <20.
